# Identification of *de novo* variants from parent-proband duos via long-read sequencing

**DOI:** 10.1101/2025.02.24.25322424

**Authors:** Leandros Boukas, Emmanuèle C. Délot, Georgia Pitsava, Christine Lambert, Cairbre Fanslow, Primo Baybayan, Sami Belhadj, Bojan Losic, John Harting, Krista Bluske, Jonathan LoTempio, Huda B. Al-Kouatly, Rachid Karam, William J. Rowell, Changrui Xiao, Eric Vilain, Seth I. Berger

## Abstract

While *de novo* variants cause many Mendelian disorders, their detection currently requires sequencing of the proband and both biological parents. This is not feasible when only one parent is available, a limitation for millions of families. Here, we develop *duoNovo*, which identifies *de novo* variants from parent-proband duos using long-read sequencing followed by haplotype reconstruction and detection of identical-by-descent haplotype blocks. We sequenced 117 trios with PacBio HiFi sequencing and applied *duoNovo* to each of the 234 duos constructed by masking one parent, classifying over 60 million variants according to their *de novo* status. We evaluated *duoNovo*’s performance against classifications obtained using the full trios (which included over 10,000 *de novo* variants), demonstrating very high precision (∼ 98% among variants absent from gnomAD) and low error rate. In a cohort of 74 duos undergoing diagnostic evaluation, *duoNovo* prioritized a *de novo* intronic variant likely to disrupt splicing, while also uncovering the *de novo* status of two variants already classified as pathogenic. In summary, *duoNovo* has the potential to significantly increase the diagnostic yield of single-parent genetic testing, and represents an example where long-read sequencing provides clear benefit over short-read sequencing even for single nucleotide variants. It is freely available as an R package (https://github.com/sbergercnmc/duonovo).
