## Supplemental Table 1 for "Identification of *de novo* variants from parent-proband duos via long-read sequencing"

TYPE	SIBSHIP	PARENT_Relatedness	child_ANCESTRY	child_SEX	child_SAMPLETYPE	child_NUM_READS	child_READLEN_AVE	child_DEPTH_AVE	child_NUM_VAR	child_HOM_ALT_PC	child_HET_PC	child_GQ30	child_DP20	father_age_at_birth	father_ANCESTRY	father_SEX	father_SAMPLETYPE	father_NUM_READS	father_READLEN_AVE	father_DEPTH_AVE	father_NUM_VAR	father_HOM_ALT_PC	father_HET_PC	father_GQ30	father_DP20	mother_ANCESTRY	mother_age_at_birth	mother_SEX	mother_SAMPLETYPE	mother_NUM_READS	mother_READLEN_AVE	mother_DEPTH_AVE	mother_NUM_VAR	mother_HOM_ALT_PC	mother_HET_PC	mother_GQ30	mother_DP20	mismatched_aligner	family_ID
TRIO	1	-0.365	EUR	Female	Unknown	6676888	15736.5	33.717	5421289	41.3	58.6	80.1	93.8	31–35	EUR	Male	Unknown	7233654	17136.5	39.7508	5414227	42.4	57.5	80	94.7	EUR	31–35	Female	Unknown	6391824	17889.5	36.6906	5438575	41.1	58.8	79.7	94.4	FALSE	family_1
TRIO	1	-0.403	EUR	Female	Blood	4630179	17877	26.5592	5399177	41.1	58.8	78.7	83.4	26–30	EUR	Male	Buccal	8408661	13266	29.603	5158024	42	57.9	83.8	87.9	EUR	26–30	Female	Blood	6721118	16480.2	35.473	5225362	41.4	58.5	83.3	95.1	TRUE	family_2
TRIO	1	-0.403	EUR	Male	Blood	6179604	14603.6	28.9331	5389286	41.6	58.3	77.9	88.5	31–35	EUR	Male	Blood	6379934	18692.3	38.1736	5231282	41.7	58.2	84.1	93.1	EUR	31–35	Female	Blood	5935908	18239.6	34.6648	5280837	40.9	59	83.5	93	FALSE	family_3
TRIO	1	-0.8	EAS	Female	Blood	4558861	19993.2	29.2039	5413663	38.3	61.6	82.9	83.6	46–50	EAS	Male	Blood	5401788	18159.6	31.4064	5207121	45.5	54.4	83.1	88.6	EUR	41–45	Female	Blood	5700028	18751.2	34.2396	5276764	40.1	59.8	84	92.1	FALSE	family_4
TRIO	1	-0.434	AFR	Male	Blood	4814786	18321.4	28.2698	6314683	36.5	63.4	80.1	87.2	36–40	AFR	Male	Blood	4263305	19592.9	26.7717	6200106	36.3	63.5	79.8	82.5	AFR	36–40	Female	Blood	4972483	21007.6	33.5066	6421994	35.8	64.1	80.3	91.9	FALSE	family_5
TRIO	1	-0.369	EUR	Male	Buccal	8570204	13214.1	25.6184	5182882	41.9	58	83.2	82.6	41–45	EUR	Male	Buccal	8454922	14841.4	39.527	5208196	42.3	57.5	84.8	95.1	EUR	36–40	Female	Buccal	8283495	12716.8	31.9344	5216418	41	58.9	84.2	92.4	FALSE	family_6
TRIO	1	-0.348	EUR	Male	Buccal	9329090	14986.2	24.857	5163650	41.6	58.3	83.2	80.6	36–40	EUR	Male	Buccal	9577351	12861.9	38.9465	5246347	41.5	58.3	84.7	95.4	EUR	36–40	Female	Buccal	10289240	12756.2	26.9707	5211957	40.9	59	84.1	89.1	FALSE	family_7
TRIO	1	-0.348	AMR	Female	Buccal	9443524	15149.3	42.8411	5719172	36.3	63.6	85.6	96.6	31–35	AMR	Male	Unknown	10137319	13206.8	37.6084	5655011	37.9	62	85.8	94.7	AMR	31–35	Female	Buccal	10075513	13146.3	38.7652	5661060	36.3	63.6	85.1	96.3	TRUE	family_8
TRIO	1	-0.354	EUR	Female	Unknown	9234440	13365.4	34.4288	5232682	40.7	59.1	85.1	93.3	36–40	EUR	Male	Unknown	8904549	15963.4	28.3887	5170989	42.2	57.7	81.6	78.8	EUR	36–40	Female	Unknown	10457574	12446.5	36.7472	5279823	40.5	59.4	84.6	96.3	TRUE	family_9
TRIO	1	-0.455	AMR	Female	Unknown	8281632	15861.7	26.7355	5375115	40.4	59.4	83.5	85.2	26–30	AMR	Male	Unknown	7604296	16639.6	24.9143	5256389	42.7	57.1	82.6	78.9	AMR	26–30	Female	Unknown	7970926	14583.6	25.9525	5355639	40.7	59.2	83.5	80.8	FALSE	family_10
TRIO	1	-0.381	EUR	Male	Unknown	9072349	16254	36.7481	5205528	41.9	57.9	84.3	94.3	36–40	EUR	Male	Unknown	9500984	13822.9	26.5224	5145836	42.2	57.7	83	77	EUR	31–35	Female	Unknown	9459081	14718.3	40.8519	5243041	40.7	59.2	84.9	96.3	TRUE	family_11
TRIO	1	-0.29	EUR	Male	Blood	4602109	18805	27.7045	5234800	42.3	57.6	82.8	83.3	31–35	EUR	Male	Blood	7979298	15613.7	39.8588	5285833	41.3	58.5	84.6	94.6	EUR	26–30	Female	Blood	5994440	15894.2	30.5039	5303423	40.4	59.5	83.5	91.9	FALSE	family_12
TRIO	1	-0.372	EUR	Female	Unknown	6097610	15710.1	30.67	5228725	40.9	59	83.8	91.4	46–50	EUR	Male	Unknown	6296405	19382.5	39.0657	5206663	42.3	57.5	84.2	94.7	EUR	36–40	Female	Unknown	6029956	20053.8	38.7248	5265680	40.9	58.9	84.1	94.8	FALSE	family_13
TRIO	1	-0.364	EUR	Male	Unknown	7052952	16213.5	36.5845	5194577	42.3	57.6	84.2	93.8	31–35	EUR	Male	Unknown	7349543	15257.5	35.8706	5191655	42.2	57.7	84	94.3	EUR	26–30	Female	Unknown	7010504	15532.8	34.8544	5240687	40.9	59	84.1	95	FALSE	family_14
TRIO	1	-0.395	EUR	Male	Unknown	5735200	17507.3	32.051	5236911	42.8	57.1	84.3	90.1	36–40	EUR	Male	Unknown	6121755	17023.6	33.2714	5263774	42.6	57.3	84.5	91.1	EUR	31–35	Female	Unknown	4059966	19919.2	25.8275	5285186	40.4	59.5	83.3	79.7	FALSE	family_15
TRIO	1	-0.347	EUR	Male	Unknown	6429017	17147.8	35.2723	5191659	42.2	57.7	83.6	93.5	36–40	EUR	Male	Unknown	7183099	19548.3	44.9381	5188050	42.5	57.4	84.7	95.5	EUR	36–40	Female	Unknown	8069047	16260.1	42.0163	5239773	40.7	59.1	84.9	95.9	FALSE	family_16
TRIO	1	-0.31	EUR	Male	Unknown	8426773	14926.3	40.2279	5195545	41.6	58.2	85	95.1	36–40	EUR	Male	Unknown	8944720	14575.2	41.6983	5201642	41.9	58	85.1	95.7	EUR	26–30	Female	Unknown	8887510	14310.1	40.7105	5219120	40.9	59	84.9	96.1	FALSE	family_17
TRIO	1	-0.243	AMR	Female	Unknown	5833258	17511.7	32.7087	5329513	42.1	57.8	82.8	92.4	31–35	AMR	Male	Unknown	8204899	16079.4	42.2165	5328218	41.7	58.2	85.1	95.4	AMR	31–35	Female	Unknown	5454442	18717.9	32.69	5377169	41.3	58.6	82.5	92.2	FALSE	family_18
TRIO	1	-0.365	EUR	Male	Unknown	8583760	15922.4	43.7285	5235127	42.1	57.8	84.8	95.8	36–40	EUR	Male	Unknown	9515357	15751.1	47.3033	5223867	42.3	57.6	85.4	96.8	EUR	31–35	Female	Unknown	6446754	18078.2	37.314	5262350	40.5	59.4	84.2	93.8	FALSE	family_19
TRIO	1	-0.379	EUR	Female	Blood	4612415	19417.5	28.6908	5234812	40.4	59.4	83.2	84.6	26–30	EUR	Male	Blood	5543463	18230	32.336	5232553	42.1	57.8	83	91.3	EUR	21–25	Female	Blood	5264488	18811.4	31.7143	5214942	41.2	58.7	83.4	89.7	FALSE	family_20
TRIO	1	-0.453	AMR	Female	Blood	7657875	15300	37.5007	5527136	38	61.8	83.9	95.4	31–35	AMR	Male	Blood	8042853	14482.3	37.2371	5473202	40.7	59.1	84.1	94.5	EUR	31–35	Female	Blood	4881531	16715.7	26.0712	5404172	39	60.9	83.9	81.3	TRUE	family_21
TRIO	1	-0.365	EUR	Female	Blood	5710731	14576.7	26.6492	5212159	40.6	59.3	82.2	86.1	31–35	EUR	Male	Blood	6658736	15615.2	33.281	5174599	42	57.9	83.1	92	EUR	31–35	Female	Blood	4690300	17980.6	27.0125	5194650	41.3	58.6	81.4	85.6	FALSE	family_22
TRIO	1	-0.402	EUR	Male	Blood	6364096	18205.4	37.0959	5334289	40.4	59.5	84.2	92.8	51–55	AMR	Male	Blood	5454642	18751.6	32.7306	5456720	39	60.9	83.8	89.4	EUR	31–35	Female	Blood	4543851	18717.8	27.2446	5251073	40.5	59.4	82.9	82	FALSE	family_23
TRIO	1	-0.386	AMR	Male	Blood	7294479	14601	34.0892	5330142	42.4	57.5	83.8	92.8	36–40	AMR	Male	Blood	6656391	16760.6	35.6985	5349655	42.4	57.5	83.6	93	AMR	36–40	Female	Blood	6387283	16460	33.6722	5377223	40.1	59.8	83.4	92.2	FALSE	family_24
TRIO	1	-0.381	EUR	Male	Blood	7360392	14909	35.1274	5240680	41.9	57.9	84.2	94.1	31–35	EUR	Male	Blood	5743355	16485.8	30.3047	5211857	41.7	58.2	83.1	89	EUR	31–35	Female	Blood	5219452	17406.3	29.102	5264908	40.4	59.5	83.7	85.5	FALSE	family_25
TRIO	1	-0.295	EUR	Female	Blood	7817209	14308.1	35.8706	5492042	39.8	60.1	81.3	94.7	46–50	EUR	Male	Blood	3691158	23336.8	27.6243	5384813	41.9	58	78.2	84.1	EAS	36–40	Female	Blood	5104733	21186.4	34.7031	5579744	38.9	60.9	79.5	92.5	FALSE	family_26
TRIO	1	-0.478	EUR	Female	Blood	6574413	16998.7	35.7824	5342777	39.5	60.3	83.4	94.2	41–45	EUR	Male	Blood	4863730	17585	27.376	5213160	41.6	58.2	81.6	83.6	AMR	41–45	Female	Blood	5532888	17187.8	30.4474	5397205	39.1	60.8	82.8	89.9	FALSE	family_27
TRIO	1	-0.58	AMR	Female	Unknown	4806559	17817.5	27.3749	5778969	34.4	65.4	84.1	83.4	36–40	AFR	Male	Unknown	4440455	19407	27.5164	6059385	35.7	64.1	83.3	83	EUR	36–40	Female	Unknown	5868844	16726.5	31.3549	5293806	40.1	59.8	84.1	90.1	FALSE	family_28
TRIO	1	-0.357	SAS	Male	Unknown	5523192	17062.4	30.0981	5286366	41.6	58.3	83.9	87.9	31–35	SAS	Male	Unknown	5656256	16884.3	30.4828	5264688	41.6	58.2	84	88.3	SAS	26–30	Female	Unknown	7013035	17152.7	38.436	5360686	40.3	59.6	84.4	94.7	FALSE	family_29
TRIO	1	-0.324	AMR	Female	Blood	8126634	15080.2	39.2297	5838351	36.4	63.5	85.3	94.9	41–45	AMR	Male	Blood	6658963	17492.1	37.2587	5783057	38.3	61.5	84.8	93.7	AMR	31–35	Female	Blood	6414652	14861.6	30.5138	5797762	36.4	63.5	84.3	89.4	FALSE	family_30
TRIO	1	-0.343	EUR	Female	Blood	5698146	16743.6	30.6076	5425922	40.7	59.2	79.3	91.7	31–35	EUR	Male	Blood	6213586	18264.9	36.3263	5180101	41.7	58.2	83.8	92.5	EUR	31–35	Female	Blood	4996813	18365.4	29.3819	5283667	40.4	59.5	83	89	FALSE	family_31
TRIO	1	-0.34	EUR	Male	Blood	6040955	18733.6	36.2741	5376649	42.5	57.4	79.8	91.7	36–40	EUR	Male	Blood	5822313	15517.9	28.9569	5380627	42.2	57.7	77.7	86.5	EUR	31–35	Female	Blood	4692245	21466.7	32.3193	5402417	40.9	59	78.6	89.9	FALSE	family_32
TRIO	1	-0.355	EUR	Male	Blood	7434452	16842.9	40.1609	5351228	42.6	57.2	79.9	94.1	26–30	EUR	Male	Blood	5566143	17382.7	31.0219	5365075	42.3	57.6	78.9	91	EUR	26–30	Female	Blood	5999826	18317.9	35.2727	5390232	41.3	58.6	79.1	92.8	FALSE	family_33
TRIO	1	-0.355	AFR	Male	Blood	5425246	17167.8	29.8584	6294361	36.8	63	79.8	88.6	36–40	AFR	Male	Blood	5650402	18253.5	33.0689	6287208	36.4	63.4	80.8	92.1	AFR	31–35	Female	Blood	3194855	25444.3	26.0748	6348122	35.1	64.8	78.6	78.8	FALSE	family_34
TRIO	1	-0.793	EAS	Male	Blood	6843650	16537.8	36.2902	5535099	40.1	59.7	80.2	93.3	31–35	EUR	Male	Blood	4818269	19437.4	30.0297	5338403	42.5	57.3	77.8	87.3	EAS	31–35	Female	Blood	4623448	22962	34.046	5442032	44.7	55.2	78.9	92.4	FALSE	family_35
TRIO	1	-0.338	AMR	Male	Blood	5770216	17781.1	32.9024	5572933	40.8	59	79.2	91.1	21–25	AMR	Male	Blood	7319690	14888.7	34.9399	5516747	41.2	58.7	79.7	94	AMR	21–25	Female	Blood	6485079	17488.2	36.3703	5660173	39.6	60.2	79.9	94.9	FALSE	family_36
TRIO	1	-0.377	AMR	Female	Blood	6093372	16462.7	32.1022	5340337	41.1	58.7	83.6	92.3	26–30	AMR	Male	Buccal	6362817	17175	34.9422	5351506	41.2	58.7	83.8	92.6	AMR	16–20	Female	Buccal	6275351	16863.6	33.8693	5302061	42.2	57.7	83.8	92.5	FALSE	family_37
TRIO	1	-0.443	EUR	Male	Blood	5399825	17594.3	30.4676	5356423	43	56.9	79	89.9	26–30	EUR	Male	Blood	5062829	18623.9	30.2263	5374858	42.5	57.3	78.5	89.6	EUR	31–35	Female	Blood	5273437	23639.6	39.9781	5422240	41.7	58.2	79.9	94.7	FALSE	family_38
TRIO	1	-0.329	EUR	Male	Blood	5753871	16233.2	29.883	5269239	41.3	58.6	82.6	87.6	26–30	EUR	Male	Blood	5749348	16896.1	31.0763	5301271	40.9	58.9	82.3	88.7	EUR	36–40	Female	Blood	6242333	15926.4	31.8332	5259624	40.9	58.9	82.9	92.2	FALSE	family_39
TRIO	1	-0.344	EUR	Female	Blood	7398153	16316.4	38.651	5291784	40.2	59.7	84.6	95.8	26–30	EUR	Male	Blood	7531769	15969.6	38.4992	5215227	41.7	58.1	84.4	95.4	EUR	26–30	Female	Blood	6938461	15079	33.4921	5280456	40.6	59.3	83.8	94.6	FALSE	family_40
TRIO	1	-0.733	EAS	Male	Blood	6354872	16914.3	34.4649	5565589	39.6	60.3	80.1	92.5	46–50	EUR	Male	Blood	6127529	18592.9	36.5258	5401541	41.6	58.3	79.8	93.7	EAS	36–40	Female	Blood	4847582	19432.9	30.2173	5418171	45.2	54.6	78.2	90.2	FALSE	family_41
TRIO	1	-0.192	SAS	Male	Blood	6757486	14439.7	31.2144	5303846	40.5	59.3	83.3	90.9	41–45	SAS	Male	Blood	8667675	15434	42.7898	5330383	41.2	58.6	82.6	96.1	EUR	36–40	Female	Blood	5535685	17567.2	31.1422	5285220	40.4	59.5	82.3	90.7	FALSE	family_42
TRIO	1	-0.835	AMR	Female	Blood	7224456	14777.9	34.1867	5392245	38.8	61.1	83.9	93.5	31–35	AMR	Male	Blood	6337030	15288.2	31.005	5059418	49.2	50.7	82.9	90.1	EUR	26–30	Female	Blood	6901623	14884	32.895	5253410	40.9	58.9	83.7	92.8	FALSE	family_43
TRIO	1	-0.385	EUR	Female	Blood	7513703	14774.6	35.5382	5229572	40.9	59	83.9	95.5	41–45	EUR	Male	Blood	7708972	15088.3	37.2261	5187125	42.1	57.8	84	94.9	EUR	31–35	Female	Blood	7344606	15196	35.7382	5221630	41.5	58.4	84.1	95.3	FALSE	family_44
TRIO	1	-0.374	EUR	Female	Blood	7164657	15455.2	35.4583	5252647	40.9	58.9	83.5	93.9	31–35	EUR	Male	Blood	6716963	14710.3	31.6257	5191312	42	57.9	82.9	90.4	EUR	36–40	Female	Blood	6288915	16327.8	32.8813	5233717	41.1	58.8	83.2	93.5	FALSE	family_45
TRIO	1	-0.349	EUR	Male	Blood	5859128	16839.7	31.6328	5383990	42.5	57.4	78.6	89.4	41–45	EUR	Male	Blood	7014252	15630.1	35.0839	5208085	41.9	58	83.5	93.2	EUR	41–45	Female	Blood	6162428	17194.1	33.9258	5240887	41	58.9	83.2	93.6	FALSE	family_46
TRIO	1	-0.399	EUR	Female	Blood	5841960	18588.9	34.8441	5404991	41.4	58.5	79.1	94	36–40	EUR	Male	Buccal	9704025	12653.8	30.1345	5168997	42.1	57.8	84.3	89.2	EUR	31–35	Female	Blood	6094294	16261.5	31.7377	5212187	40.8	59.1	83.1	93	TRUE	family_47
TRIO	1	-0.382	EUR	Female	Blood	5768664	16656.9	30.7818	5200641	41.3	58.6	81.8	89.3	31–35	EUR	Male	Blood	6166317	17034.5	33.6229	5166993	42.1	57.7	83.1	91.4	EUR	31–35	Female	Blood	6212722	17356.8	34.5298	5267599	40.8	59.1	83.3	93.2	FALSE	family_48
TRIO	1	-0.38	EUR	Male	Blood	6516305	17972.2	37.4818	5232696	41.4	58.5	83.3	93.8	36–40	EUR	Male	Blood	6401391	16484.1	33.7791	5174491	42.1	57.8	82.9	91.2	EUR	31–35	Female	Blood	5291056	16257.9	27.5457	5249918	40.4	59.5	81.6	85.6	FALSE	family_49
TRIO	1	-0.358	EUR	Female	Blood	6269034	16884.7	33.9573	5428396	41.3	58.6	79.7	93.3	26–30	EUR	Male	Blood	6877914	16217.2	35.7679	5389472	42.7	57.2	79.1	92.7	EUR	26–30	Female	Blood	7066188	14910.8	33.8066	5401411	41.3	58.6	79.4	93	FALSE	family_50
TRIO	1	-0.342	EUR	Male	Blood	4145829	24723.9	32.8655	5372707	42.3	57.6	78.6	89.7	31–35	EUR	Male	Blood	6491352	17618.5	36.6714	5407874	42.2	57.7	79.6	93.6	EUR	31–35	Female	Blood	4276728	18906.3	25.9395	5386542	41.7	58.2	78.1	83	FALSE	family_51
TRIO	1	-0.362	EUR	Male	Blood	4910054	15704.3	24.6598	5173124	42.4	57.5	81	78.2	26–30	EUR	Male	Blood	5316657	16637.6	28.3018	5204233	42	57.9	81.8	86.4	EUR	26–30	Female	Blood	4875368	16448.7	25.6733	5225749	40.8	59.1	81.7	81.8	FALSE	family_52
TRIO	1	-0.344	EUR	Male	Blood	5787657	16321.6	30.2808	5389410	42.2	57.6	79.1	91.1	31–35	EUR	Male	Blood	5265660	18582.8	31.3687	5367113	42.1	57.7	78.7	90.7	EUR	36–40	Female	Blood	8245252	16167.2	42.7566	5464408	40.8	59.1	80.5	95.1	FALSE	family_53
TRIO	1	-0.426	EUR	Female	Blood	5317212	18498.5	31.5029	5246075	40.5	59.4	82.4	89.3	36–40	EUR	Male	Blood	6052456	18303.7	35.4569	5201859	41.9	58	83.1	91.9	EUR	36–40	Female	Blood	6531432	17123.4	35.8108	5241705	40.9	59	83.7	93.2	FALSE	family_54
TRIO	1	-0.377	EUR	Female	Blood	7239323	15639	36.2447	5243990	40.8	59.1	83.3	95.1	26–30	EUR	Male	Blood	5618258	19222.6	34.5649	5238883	41.9	58	82.5	91.8	EUR	26–30	Female	Blood	6962199	14681.9	32.6264	5227008	40.6	59.2	83.9	92.9	TRUE	family_55
TRIO	1	-0.35	EUR	Female	Blood	6259808	18207.3	36.553	5466273	40.8	59.1	79.6	94.7	36–40	EUR	Male	Blood	3844267	23861.2	29.4111	5355385	42.6	57.2	77.9	85.8	AMR	31–35	Female	Blood	4744872	22327.3	33.9731	5531837	39.5	60.4	79.1	91.9	FALSE	family_56
TRIO	1	-0.404	EUR	Male	Blood	7651314	16404.5	39.9798	5246172	41.5	58.3	85.3	94.8	36–40	EUR	Male	Blood	6233213	16387.8	32.6955	5166542	42.8	57.1	83.2	91.8	AMR	36–40	Female	Blood	7169902	16038.4	36.8223	5287541	41	58.9	83.8	95	TRUE	family_57
TRIO	1	-0.366	EUR	Female	Blood	8195728	15638.4	41.0411	5236988	41.3	58.6	85	95.1	26–30	EUR	Male	Blood	6003716	17647.2	33.9126	5199285	42.3	57.6	83.5	92.9	EUR	26–30	Female	Blood	6473491	17602.7	36.4948	5247505	41	58.9	83.6	95.4	FALSE	family_58
TRIO	1	-0.378	AMR	Female	Blood	6312717	17355.6	35.0844	5351538	39.3	60.6	84	95.1	36–40	EUR	Male	Blood	5547076	18336	32.5648	5224069	41.5	58.4	83.3	92.6	AMR	36–40	Female	Blood	6483689	17633.3	36.6043	5388551	39.5	60.3	84.4	95.4	FALSE	family_59
TRIO	1	-0.33	EUR	Male	Blood	5663575	16486.2	29.9456	5387681	42.3	57.6	79.1	88.6	36–40	EUR	Male	Blood	3520976	23409.8	26.4326	5360853	42.2	57.6	77.4	82	EUR	31–35	Female	Blood	5799607	18508.7	34.4431	5443611	41.1	58.8	79.3	93.5	FALSE	family_60
TRIO	1	-0.708	AMR	Female	Blood	6092368	17101.5	33.4238	6039422	34.2	65.7	80.5	93.8	36–40	AFR	Male	Blood	4621075	22260.4	32.9781	6350238	36.8	63.1	80.8	89.9	EUR	31–35	Female	Blood	5467469	18216.2	31.9498	5392513	41.3	58.5	79.6	91.5	FALSE	family_61
TRIO	1	-0.282	EUR	Male	Blood	5502181	14203.5	25.0609	5327185	42.6	57.3	78.4	81	26–30	EUR	Male	Blood	8706221	15344	42.7333	5189469	42.1	57.8	84.9	95.9	EUR	26–30	Female	Blood	7766955	15043.8	37.4085	5252396	40.9	59	84.2	96.1	FALSE	family_62
TRIO	1	-0.35	EUR	Female	Blood	5730283	15725.3	28.8443	5222039	41	58.8	82.3	89.5	26–30	EUR	Male	Blood	5870386	16211.1	30.4508	5176390	42.3	57.6	82.5	90.8	EUR	26–30	Female	Blood	7451744	15614.1	37.2425	5230868	41.1	58.8	83.6	95.2	FALSE	family_63
TRIO	1	-0.322	EUR	Male	Blood	6116939	17134.3	33.5447	5215233	41.9	58	83.5	93.2	36–40	EUR	Male	Blood	6839879	16375.1	35.842	5224557	42.1	57.8	83.8	94.5	EUR	31–35	Female	Blood	7363042	15319.1	36.1135	5254674	40.6	59.2	83.7	94.1	FALSE	family_64
TRIO	1	-0.368	EUR	Male	Blood	6335838	16793.9	34.051	5242689	41.9	58	83.5	93.5	36–40	EUR	Male	Blood	7133054	16054.8	36.645	5232787	42.1	57.8	83.9	94.8	EUR	36–40	Female	Blood	7429431	14677.6	34.9059	5287174	40.5	59.4	84.1	95.4	FALSE	family_65
TRIO	1	-0.332	AMR	Male	Blood	8629493	14945.1	41.2346	5296442	42.9	57	85	95.3	16–20	AMR	Male	Blood	6552385	15905.5	33.3544	5279778	42.6	57.3	83.3	91.9	AMR	16–20	Female	Blood	4335948	17701.9	24.5838	5298562	41.6	58.2	80.8	77.6	FALSE	family_66
TRIO	1	-0.349	EUR	Female	Blood	9071526	14446.4	41.9623	5241576	41	58.8	85	96.3	36–40	EUR	Male	Blood	9257947	14432.5	42.7701	5192937	42.4	57.5	85	95.8	EUR	36–40	Female	Blood	8620082	13139.6	36.2725	5224321	40.6	59.3	84.5	96	FALSE	family_67
TRIO	1	-0.368	EUR	Male	Blood	6703379	16306.1	34.9918	5269220	41.5	58.4	83.7	94.2	31–35	EUR	Male	Blood	6438779	17782.2	36.6556	5223666	42.2	57.7	83.7	94.5	EUR	31–35	Female	Blood	6306783	17395.7	35.1278	5339016	40.6	59.3	83.5	95.3	FALSE	family_68
TRIO	1	-0.364	EUR	Female	Blood	8596386	15827.5	43.5486	5319809	40.6	59.3	85.3	96.5	41–45	EUR	Male	Blood	5839448	17459.3	32.6332	5254743	41.6	58.2	83.6	91	EUR	36–40	Female	Blood	6414085	17936.9	36.8473	5324475	40	59.9	84	95.7	FALSE	family_69
TRIO	1	-0.331	EUR	Male	Blood	8889025	15228.6	43.3098	5269213	41.3	58.6	85.1	95.8	31–35	EUR	Male	Blood	6429993	17028.1	35.0388	5283180	41.3	58.5	83.6	94.1	AMR	31–35	Female	Blood	6461029	16289.8	33.6842	5354137	39.4	60.5	83.9	94.6	FALSE	family_70
TRIO	1	-0.355	EUR	Female	Buccal	7385899	16096.9	38.0712	5259924	40.6	59.2	84.1	94.5	26–30	EUR	Male	Buccal	5981935	16075.6	30.7689	5185463	42	57.8	83.4	89.1	EUR	26–30	Female	Buccal	7405996	15569.5	36.9342	5252582	40.7	59.2	84.4	93.4	FALSE	family_71
TRIO	1	-0.678	AMR	Male	Blood	7137998	14889	34.0568	6049092	35.6	64.3	80.6	93.1	26–30	EUR	Male	Blood	4900924	22488.3	35.3426	5429843	41.9	58	79.1	91.8	AFR	26–30	Female	Blood	6077817	19577	38.1574	6446510	34.8	65.1	80.8	94.9	FALSE	family_72
TRIO	1	-0.29	EUR	Female	Blood	7459995	14396	34.3807	5225256	41.2	58.7	84	95.1	36–40	EUR	Male	Blood	7063344	15380.9	34.7715	5177408	42.4	57.5	83.7	94.1	EUR	36–40	Female	Blood	6516087	16306.9	34.0186	5283794	40.5	59.4	83.7	94.9	FALSE	family_73
TRIO	1	-0.382	AMR	Male	Blood	6014970	15709.4	30.2787	5465954	42.1	57.8	80.8	90.5	21–25	AMR	Male	Blood	4942663	18598.9	29.4669	5467194	41.7	58.2	78.4	88.9	AMR	21–25	Female	Blood	5182033	20765.3	34.5249	5517064	41.2	58.7	79.4	92.3	FALSE	family_74
TRIO	1	-0.38	EUR	Female	Blood	6853099	16585.8	36.4753	5419097	41.5	58.4	79.4	93.9	31–35	EUR	Male	Blood	5237533	18647	31.3048	5352370	43.1	56.8	79	90.2	EUR	21–25	Female	Blood	4858594	20032.3	31.231	5409805	41	58.9	78.9	91.2	FALSE	family_75
TRIO	1	-0.392	EUR	Female	Blood	6878413	16341.1	36.006100000000004	5224845	40.9	59	83.8	94.9	41–45	EUR	Male	Blood	5802559	18243.1	33.8853	5177077	42.1	57.7	83	93.3	EUR	41–45	Female	Blood	5975418	17881.1	34.2272	5239860	41.1	58.7	83.3	94.7	FALSE	family_76
TRIO	1	-0.295	EUR	Male	Unknown	8222513	15503.1	37.8496	5209923	42	57.8	84.5	93.7	41–45	EUR	Male	Unknown	8873239	14001.7	38.7384	5200003	41.6	58.3	84.8	94	EUR	36–40	Female	Unknown	8221733	15117.9	39.6114	5296563	40.5	59.4	84.7	94.4	FALSE	family_77
TRIO	1	-0.299	AMR	Male	Blood	6475496	17206.2	35.6483	5282795	43.5	56.3	83.7	94	26–30	AMR	Male	Blood	7072887	16563.9	37.4888	5252877	44.3	55.6	84	94.9	AMR	21–25	Female	Blood	6167012	17278.9	34.1116	5355285	40.8	59.1	83.6	94.7	FALSE	family_78
TRIO	1	-0.358	EUR	Male	Blood	7920210	15194.5	38.5098	5261802	41.3	58.5	84.7	95	31–35	EUR	Male	Blood	8679686	15018.7	41.7192	5294144	41.3	58.5	84.9	95.8	EUR	31–35	Female	Blood	6790992	14508.6	31.5423	5238421	40.2	59.7	84	91.8	FALSE	family_79
TRIO	1	-0.413	EUR	Female	Buccal	8222771	15769.7	39.0806	5260722	40.8	59	85	95.1	36–40	EUR	Male	Buccal	7728977	13933.4	28.7789	5169574	42.2	57.7	83.7	84.7	EUR	31–35	Female	Buccal	7834015	15381.8	34.1927	5245523	40.9	59	84.8	92.5	FALSE	family_80
TRIO	1	-0.373	EUR	Female	Blood	5699234	15556.1	28.376	5257123	40.2	59.7	83.7	87.9	41–45	EUR	Male	Blood	7486667	16448.4	39.4008	5250580	41.6	58.2	84.2	94.6	EUR	36–40	Female	Blood	6254169	16274.2	32.5992	5256585	40.2	59.7	83.9	91.3	FALSE	family_81
TRIO	1	-0.386	EUR	Male	Blood	6935265	15679.3	34.8694	5381588	42.1	57.8	79.5	92.8	31–35	EUR	Male	Blood	5633687	18149.3	32.7681	5382524	42.4	57.4	79	91.8	EUR	31–35	Female	Blood	5014998	16688.9	26.8527	5439591	40.6	59.3	79.1	85.7	FALSE	family_82
TRIO	1	-0.406	SAS	Male	Unknown	6389877	14099.7	28.8136	5303109	41	58.9	83.3	88.4	36–40	SAS	Male	Blood	6149171	13926.2	27.3875	5282152	41.8	58	83	87.2	SAS	36–40	Female	Blood	7820303	14241.9	35.6575	5342051	40	59.9	84.5	95.3	FALSE	family_83
TRIO	1	-0.413	AMR	Male	Blood	5177049	16198.6	26.7483	5348874	40.5	59.4	83.6	83.9	26–30	AMR	Male	Blood	7319343	15570.3	36.4629	5356905	41.7	58.2	83.9	94.5	AMR	21–25	Female	Blood	7619301	15161.8	36.9799	5372914	39.8	60	84	95.4	TRUE	family_84
TRIO	1	-0.357	EUR	Male	Blood	6773785	15888	34.4246	5321925	40.3	59.5	83.6	93.7	36–40	EUR	Male	Blood	7334246	15878.3	37.2558	5393799	40	59.9	84.6	94.6	EUR	31–35	Female	Blood	7663792	14845.3	36.4204	5198121	41	58.8	84.5	95.4	FALSE	family_85
TRIO	1	-0.369	EUR	Female	Unknown	6394514	16399.9	33.5888	5205893	41.1	58.7	83.9	92.4	36–40	EUR	Male	Unknown	6753542	14399.4	31.1333	5154846	41.6	58.2	84.1	90.4	EUR	36–40	Female	Unknown	6876670	14320.5	31.5406	5216399	40	59.8	83.9	91.6	FALSE	family_86
TRIO	1	-0.319	EUR	Male	Blood	5633492	17058.1	30.6495	5189232	41.9	58	82.9	90.8	36–40	EUR	Male	Blood	5393344	19119.1	32.9155	5210505	41.6	58.2	83.6	90.1	EUR	31–35	Female	Blood	5423152	19510.6	33.7664	5271401	40.5	59.3	83.2	93.3	FALSE	family_87
TRIO	1	-0.343	EUR	Female	Blood	5227910	19932.9	33.3865	5243326	40.9	59	82.9	93.2	36–40	EUR	Male	Blood	6326100	18694.7	37.8776	5201519	42.4	57.5	83.9	92.4	EUR	36–40	Female	Blood	7732648	15846.2	39.2367	5221562	40.9	59	84.5	94.9	FALSE	family_88
TRIO	1	-0.431	AMR	Male	Blood	5712887	15138.7	27.6744	5306756	42	57.9	83.1	85.6	26–30	AMR	Male	Blood	5871269	15109.7	28.3914	5245175	43.9	56	83.4	85.7	AMR	16–20	Female	Blood	7165210	14446.6	33.1416	5375413	40.2	59.7	83.8	94.3	FALSE	family_89
TRIO	2	-0.352	EUR	Female	Unknown	10604374	11508	38.8944	5221065	41	58.9	84.9	96.5	31–35	EUR	Male	Unknown	8564112	15672.1	40.7689	5217908	41.8	58.1	84.9	94.8	EUR	21–25	Female	Unknown	8781879	16110.5	43.2709	5254806	40.5	59.4	85	93.9	TRUE	family_90
TRIO	2	-0.352	EUR	Male	Unknown	9879792	14221	41.8703	5234392	41.9	58	84.7	94.8	36–40	EUR	Male	Unknown	8564112	15672.1	40.7689	5217908	41.8	58.1	84.9	94.8	EUR	26–30	Female	Unknown	8781879	16110.5	43.2709	5254806	40.5	59.4	85	93.9	FALSE	family_90
TRIO	2	-0.329	EUR	Male	Unknown	9521905	15337.7	39.2869	5282802	40.8	59.1	84.8	95.5	31–35	EUR	Male	Unknown	8324993	16077.1	39.8081	5386050	40	59.8	84.7	95.3	EUR	36–40	Female	Unknown	8706411	13944.9	37.9383	5253025	40.6	59.3	84.9	95.8	FALSE	family_91
TRIO	2	-0.329	EUR	Female	Unknown	8663160	15379.6	28.4576	5312546	39.1	60.7	83.9	88.6	36–40	EUR	Male	Unknown	8324993	16077.1	39.8081	5386050	40	59.8	84.7	95.3	EUR	36–40	Female	Unknown	8706411	13944.9	37.9383	5253025	40.6	59.3	84.9	95.8	FALSE	family_91
TRIO	2	-0.287	EUR	Female	Blood	6968835	17248	38.4866	5293044	40.3	59.5	84.4	95.8	31–35	EUR	Male	Blood	6395434	17301.5	35.4067	5209705	42	57.9	83.2	93.4	EUR	26–30	Female	Blood	6066028	19197.8	37.2968	5322368	39.8	60.1	84.1	94.9	FALSE	family_92
TRIO	2	-0.287	EUR	Female	Blood	7261838	17050.8	39.6411	5270965	40.8	59.1	84.7	96	36–40	EUR	Male	Blood	6395434	17301.5	35.4067	5209705	42	57.9	83.2	93.4	EUR	31–35	Female	Blood	6066028	19197.8	37.2968	5322368	39.8	60.1	84.1	94.9	FALSE	family_92
TRIO	2	-0.367	AMR	Male	Blood	6086202	17128.6	33.3757	5343559	40.9	59	82.7	90.3	36–40	AMR	Male	Blood	5814056	16488.6	30.6854	5350832	40.8	59.1	82.6	89.7	AMR	36–40	Female	Blood	5792377	17864.5	33.1238	5411968	40.5	59.3	82.9	90.8	FALSE	family_93
TRIO	2	-0.367	AMR	Female	Blood	6559175	17105.5	35.9823	5629231	40.3	59.6	80.5	94.5	31–35	AMR	Male	Blood	5814056	16488.6	30.6854	5350832	40.8	59.1	82.6	89.7	AMR	31–35	Female	Blood	5792377	17864.5	33.1238	5411968	40.5	59.3	82.9	90.8	FALSE	family_93
TRIO	2	-0.376	EUR	Male	Blood	4480057	18073	25.9106	5147826	41.9	58	81.4	80.8	31–35	EUR	Male	Blood	7846733	16320.2	40.975	5204022	42.3	57.6	84.9	95.1	EUR	31–35	Female	Blood	6251786	15833.2	31.6051	5220030	40.7	59.2	84.5	91.4	TRUE	family_94
TRIO	2	-0.376	EUR	Male	Blood	4911451	17752.8	27.9083	5155835	42	57.9	81.3	84.5	31–35	EUR	Male	Blood	7846733	16320.2	40.975	5204022	42.3	57.6	84.9	95.1	EUR	31–35	Female	Blood	6251786	15833.2	31.6051	5220030	40.7	59.2	84.5	91.4	TRUE	family_94
TRIO	2	-0.325	EUR	Male	Blood	7473104	17113.1	40.9297	5198403	42.3	57.6	84.4	95.7	31–35	EUR	Male	Blood	8046129	16618.6	42.7997	5199744	42.2	57.6	84.8	95.8	EUR	31–35	Female	Blood	7641546	15322.5	37.4889	5279758	40.6	59.3	84.4	96	FALSE	family_95
TRIO	2	-0.325	EUR	Male	Blood	6513326	17053	35.553	5212702	42.3	57.5	83.7	94.5	31–35	EUR	Male	Blood	8046129	16618.6	42.7997	5199744	42.2	57.6	84.8	95.8	EUR	36–40	Female	Blood	7641546	15322.5	37.4889	5279758	40.6	59.3	84.4	96	FALSE	family_95
TRIO	2	-0.3	EUR	Female	Blood	5910257	18085.9	34.2297	5279034	40.4	59.4	83.3	93.7	31–35	EUR	Male	Blood	6813147	17205.2	37.5077	5259657	41.4	58.4	84	94.4	EUR	31–35	Female	Blood	7907084	16060.6	40.6651	5256007	40.5	59.4	84.8	95.6	FALSE	family_96
TRIO	2	-0.3	EUR	Female	Blood	6150111	15462.5	30.505	5409049	40.8	59.1	79.1	92.4	36–40	EUR	Male	Blood	6813147	17205.2	37.5077	5259657	41.4	58.4	84	94.4	EUR	31–35	Female	Blood	7907084	16060.6	40.6651	5256007	40.5	59.4	84.8	95.6	FALSE	family_96
TRIO	2	-0.385	EUR	Male	Blood	5292210	18180.8	30.8109	5181371	42.1	57.8	82.7	89.6	41–45	EUR	Male	Blood	6774654	16908.8	36.6585	5204446	42.3	57.6	83.5	94.6	EUR	36–40	Female	Blood	6954817	15484.9	34.4876	5229615	40.8	59	83.6	93.4	FALSE	family_97
TRIO	2	-0.385	EUR	Female	Blood	7406316	15999.9	37.9377	5240489	40.9	59	84.1	96.3	36–40	EUR	Male	Blood	6774654	16908.8	36.6585	5204446	42.3	57.6	83.5	94.6	EUR	31–35	Female	Blood	6954817	15484.9	34.4876	5229615	40.8	59	83.6	93.4	FALSE	family_97
TRIO	2	-0.366	EUR	Male	Blood	4827515	19025.4	29.4027	5198685	42.3	57.6	81.5	88.3	31–35	EUR	Male	Blood	5605031	16276.6	29.1962	5222171	41.9	58	82.2	89	EUR	26–30	Female	Blood	6974545	14293.6	31.9177	5247750	40.8	59.1	83.2	93.5	FALSE	family_98
TRIO	2	-0.366	EUR	Male	Blood	7296270	15345.5	35.829	5214269	41.9	58	83.8	93.9	31–35	EUR	Male	Blood	5605031	16276.6	29.1962	5222171	41.9	58	82.2	89	EUR	26–30	Female	Blood	6974545	14293.6	31.9177	5247750	40.8	59.1	83.2	93.5	FALSE	family_98
TRIO	2	-0.214	SAS	Female	Blood	7099506	18367.2	41.7502	5274504	43.6	56.2	84.2	95.4	36–40	SAS	Male	Blood	4913673	20619.6	32.4371	5306857	41.6	58.3	83	87.4	SAS	36–40	Female	Blood	6882156	15687.8	34.5708	5373236	40.1	59.8	84.5	93.4	FALSE	family_99
TRIO	2	-0.214	SAS	Female	Blood	6393977	16071.3	32.8916	5292439	42	57.8	83.7	90.7	26–30	SAS	Male	Blood	4913673	20619.6	32.4371	5306857	41.6	58.3	83	87.4	SAS	21–25	Female	Blood	6882156	15687.8	34.5708	5373236	40.1	59.8	84.5	93.4	FALSE	family_99
TRIO	2	-0.356	EUR	Male	Blood	6434244	15638	32.1955	5220029	41.9	57.9	83.4	92	31–35	EUR	Male	Blood	7250676	15782.7	36.6087	5214941	42.2	57.6	84.2	94.4	EUR	31–35	Female	Blood	8055277	15615.9	40.2579	5275998	40.6	59.3	84.7	96.3	FALSE	family_100
TRIO	2	-0.356	EUR	Male	Blood	6006180	17321.5	33.2918	5217368	41.9	58	83.1	92	31–35	EUR	Male	Blood	7250676	15782.7	36.6087	5214941	42.2	57.6	84.2	94.4	EUR	31–35	Female	Blood	8055277	15615.9	40.2579	5275998	40.6	59.3	84.7	96.3	FALSE	family_100
TRIO	3	-0.288	EUR	Male	Buccal	8494933	15288	41.5418	5251491	42.2	57.7	85.4	95.5	31–35	EUR	Male	Buccal	5998156	18115.6	34.7772	5255972	41.9	58	83.6	93.7	EUR	31–35	Female	Buccal	5396107	18106.8	31.2848	5272368	40.3	59.5	83.1	90.9	FALSE	family_101
TRIO	3	-0.288	EUR	Male	Buccal	6078648	16813.5	32.7075	5219400	42.3	57.6	83.5	91.2	31–35	EUR	Male	Buccal	5998156	18115.6	34.7772	5255972	41.9	58	83.6	93.7	EUR	26–30	Female	Buccal	5396107	18106.8	31.2848	5272368	40.3	59.5	83.1	90.9	FALSE	family_101
TRIO	3	-0.288	EUR	Male	Buccal	6117541	17331.3	33.9272	5239158	42	57.9	83.6	91.7	36–40	EUR	Male	Buccal	5998156	18115.6	34.7772	5255972	41.9	58	83.6	93.7	EUR	31–35	Female	Buccal	5396107	18106.8	31.2848	5272368	40.3	59.5	83.1	90.9	FALSE	family_101
TRIO	3	-0.355	EUR	Female	Blood	6742843	15300.1	33.0349	5252390	40.9	58.9	84.4	93.5	41–45	EUR	Male	Blood	5865913	14855.5	27.9043	5180748	42.1	57.7	83.2	87.1	EUR	36–40	Female	Blood	7299871	15343.2	35.8629	5239650	41.1	58.7	84.1	94.9	FALSE	family_102
TRIO	3	-0.355	EUR	Male	Buccal	8529686	14031.8	37.0812	5208958	41.6	58.2	84.5	94.4	31–35	EUR	Male	Blood	5865913	14855.5	27.9043	5180748	42.1	57.7	83.2	87.1	EUR	26–30	Female	Blood	7299871	15343.2	35.8629	5239650	41.1	58.7	84.1	94.9	FALSE	family_102
TRIO	3	-0.355	EUR	Female	Buccal	9124703	11805.2	32.4245	5253232	40.6	59.2	84.1	88	36–40	EUR	Male	Blood	5865913	14855.5	27.9043	5180748	42.1	57.7	83.2	87.1	EUR	31–35	Female	Blood	7299871	15343.2	35.8629	5239650	41.1	58.7	84.1	94.9	TRUE	family_102
